# Hi-C detects genomic structural variants in peripheral blood of pediatric leukemia patients

**DOI:** 10.1101/2021.10.01.21264442

**Authors:** Claire Mallard, Michael J Johnston, Anna Bobyn, Ana Nikolic, Bob Argiropoulos, Jennifer A Chan, Gregory MT Guilcher, Marco Gallo

**Affiliations:** Arnie Charbonneau Cancer Institute, Cumming School of Medicine, University of Calgary, Calgary, AB; Alberta Children’s Hospital Research Institute, Cumming School of Medicine, University of Calgary, Calgary, AB; Department of Molecular Biology and Biochemistry, Cumming School of Medicine, University of Calgary, Calgary, AB; Department of Medical Genetics, Cumming School of Medicine, University of Calgary, Calgary, AB; Department of Oncology, Cumming School of Medicine, University of Calgary, Calgary, AB; Department of Pediatrics, Cumming School of Medicine, University of Calgary, Calgary, AB

## Abstract

B-cell acute lymphoblastic leukemia (B-ALL) is often driven by chromosome translocations that result in recurrent and well-studied gene fusions. Currently, fluorescent in-situ hybridization probes are employed to detect candidate translocations in bone marrow samples from B-ALL patients. Recently Hi-C, a sequencing-based technique originally designed to reconstruct the three-dimensional architecture of the nuclear genome, was shown to effectively recognize structural variants. Here, we demonstrate that Hi-C can be used as a genome-wide assay to detect translocations and other structural variants of potential clinical interest. Structural variants were identified in both bone marrow and peripheral blood samples, including an *ETV6-RUNX1* translocation present in one pediatric B-ALL patient. Our report provides proof-of-principle that Hi-C could be an effective strategy to globally detect driver structural variants in B-ALL peripheral blood specimens, reducing the need for invasive bone marrow biopsies and candidate-based clinical tests.
