## Supplemental Table S1 for "Hi-C detects genomic structural variants in peripheral blood of pediatric leukemia patients"

### Sheet: contact_map_qc
samp_name	resolution	total_sequenced_abs	normal_paired_abs	normal_paired_pct	chimeric_paired_abs	chimeric_paired_pct	alignable_abs	alignable_pct	hic_contacts_abs	hic_contacts_pct	ligation_motif_pct	inter_chrom_abs	inter_chrom_pct	intra_chrom_abs	intra_chrom_pct	short_range_abs	short_range_pct	long_range_abs	long_range_pct
SM_4437B	30200	100379296	26085249	25.99	56884559	56.67	82969808	82.66	62590651	78.11	21.74	12352834	15.41	50237817	62.69	19998738	24.96	30239024	37.73
SM_4437M	36600	106313105	22916415	21.56	58082031	54.63	80998446	76.19	54929753	75.44	20.33	7886217	10.83	47043536	64.61	19777106	27.16	27266409	37.45
SM_4439	38950	93939012	27007655	28.75	47801054	50.89	74808709	79.64	57623141	78.84	31.08	8390195	11.48	49232946	67.36	22479088	30.76	26753809	36.6
SM_4440	34000	94015000	28552528	30.37	50057482	53.24	78610010	83.61	60524727	78.6	22.33	10677988	13.87	49846739	64.73	19159890	24.88	30686792	39.85
SM_4441	31050	94729249	25207308	26.61	52916044	55.86	78123352	82.47	59607603	78.33	22.14	11984394	15.75	47623209	62.58	18112981	23.8	29510193	38.78
